# Neoantigen Landscape Supports Feasibility of Personalized Cancer Vaccine for Follicular Lymphoma

**DOI:** 10.1101/2022.01.06.22268805

**Authors:** Cody A. Ramirez, Felix Frenkel, Michelle Becker-Hapak, Erica K. Barnell, Ethan D. McClain, Sweta Desai, Timothy Schappe, Onyinyechi C. Onyeador, Olga Kudryashova, Vladislav Belousov, Alexander Bagaev, Elena Ocheredko, Susanna Kiwala, Jasreet Hundal, Zachary L. Skidmore, Marcus P. Watkins, Thomas B. Mooney, Jason R. Walker, Kilannin Krysiak, David A. Russler-Germain, Felicia Gomez, Catrina C. Fronick, Robert S. Fulton, Robert D. Schreiber, Neha Mehta-Shah, Amanda F. Cashen, Brad S. Kahl, Ravshan Ataullakhanov, Nancy L. Bartlett, Malachi Griffith, Obi L. Griffith, Todd A. Fehniger

## Abstract

Personalized cancer vaccines designed to target neoantigens represent a promising new treatment paradigm in oncology. In contrast to classical idiotype vaccines, we hypothesized that ‘polyvalent’ vaccines could be engineered for the personalized treatment of follicular lymphoma (FL) using neoantigen discovery by combined whole exome sequencing (WES) and RNA sequencing (RNA-Seq). Fifty-eight tumor samples from 57 patients with FL underwent WES and RNA-Seq. Somatic and B-cell clonotype neoantigens were predicted and filtered to identify high-quality neoantigens. B-cell clonality was determined by alignment of B-cell receptor (BCR) CDR3 regions from RNA-Seq data, grouping at the protein level, and comparison to the BCR repertoire of RNA-Seq data from healthy individuals. An average of 52 somatic mutations per patient (range: 2-172) were identified, and two or more (median: 15) high-quality neoantigens were predicted for 56 of 58 samples. The predicted neoantigen peptides were composed of missense mutations (76%), indels (9%), gene fusions (3%), and BCR sequences (11%). Building off of these preclinical analyses, we initiated a pilot clinical trial using personalized neoantigen vaccination combined with PD-1 blockade in patients with relapsed or refractory FL (#NCT03121677). Synthetic long peptide (SLP) vaccines were successfully synthesized for and administered to all four patients enrolled to date. Initial results demonstrate feasibility, safety, and potential immunologic and clinical responses. Our study suggests that a genomics-driven personalized cancer vaccine strategy is feasible for patients with FL, and this may overcome prior challenges in the field.
