## Supplemental Table 13 for "Neoantigen Landscape Supports Feasibility of Personalized Cancer Vaccine for Follicular Lymphoma"

### Sheet: Sheet1
Sets	UPN_clinical	Gender	Age_at_Dx	NHL_type	Clinical_T_sequenced	NHL_status_of_bx_sequenced	Grade_of_bx_seq	Stage	Nodal_sites	LDH_elevated	Hgb	ECOG_PS	FLIPI_score	T1_Front_line_treatment	Best_response_to_T1_Front_Line	T1_PFS	T1_Progression_Status	T2_second_line_treatment	Best_Response_to_T2	T2_PFS	T2_Progression_Status	T3_third_line_treatment	Best_Response_to_T3	T3_PFS	T3_Progression_Status	T4_fourth_line_treatment	Best_Response_to_T4	T4_PFS	T4_Progression_Status	T5_fifth_line_treatment	Best_Response_to_T5	T5_PFS	T5_Progression_Status	Transformation	Survival_Status_at_Last_Followup	Overall_survival	Comments	over4_Nodal_sites	FLIPI_group
1	LYM001	F	70s	t-NHL	T2	R1	NA	3	3	0	13.4	0	2	Observation	CR	3.35339	1	R-CHOP+Rituximab(maintenance)	CR	119.045	0	NA	NA	NA	NA	NA	NA	NA	NA	NA	NA	NA	NA	1	0	122.727	NA	0	int
1	LYM057	F	50s	t-NHL	T1	Dx	NA	1	0	0	13	0	0	R-CHOP+XRT+Rituximab(maintenance)	CR	86.6949	0	NA	NA	NA	NA	NA	NA	NA	NA	NA	NA	NA	NA	NA	NA	NA	NA	1	0	87.0237	NA	0	low
1	LYM175	F	30s	t-NHL	T1	Dx	NA	4	9	1	7.6	1	4	R-CHOP	PD	1.34793	1	R-ESHAP	PD	NA	2	NA	NA	NA	NA	NA	NA	0	NA	NA	NA	NA	NA	1	1	8.28484	NA	1	high
2	LYM002	M	30s	FL	T1	Dx	1-2	4	8	0	13.9	0	2	R-CHOP	PR	2.07121	0	NA	NA	NA	NA	NA	NA	NA	NA	NA	NA	NA	NA	NA	NA	NA	NA	0	0	3.94516	NA	1	int
2	LYM005	F	50s	FL	T1	Dx	1	4	6	1	14.5	0	3	R-CHOP+Rituximab(maintenance)	CR	116.678	0	NA	NA	NA	NA	NA	NA	NA	NA	NA	NA	NA	NA	NA	NA	NA	NA	0	0	117.664	NA	1	high
2	LYM013	M	20s	t-NHL	T2	R1	3A	4	9	1	4.8	2	4	R-CHOP	CR	28.2737	1	R-ICE+/-SGN-40(antiCD40MAB)+Rituximab(maintenance)	CR	64.5034	0	NA	NA	NA	NA	NA	NA	NA	NA	NA	NA	NA	NA	1	0	93.6976	NA	1	high
2	LYM023	F	60s	FL	T1	Dx	2-3A	4	3	0	14.4	1	3	R-CHOP+Rituximab(maintenance)	PR	112.602	0	NA	NA	NA	NA	NA	NA	NA	NA	NA	NA	NA	NA	NA	NA	NA	NA	0	0	112.7	NA	0	high
2	LYM045	M	60s	FL	T1	Dx	2	4	4	1	13.8	0	4	R-CHOP	PR	6.57527	1	Idelalisib	PD	2.56436	1	ESHAP	PD	0.72328	1	Rituxan+Bendamustine/BEAMAuto/mainR	CR	95.9003	0	NA	NA	NA	NA	1	0	107.637	NA	0	high
2	LYM058	M	40s	FL	T1	Dx	3A	3	3	0	16.2	0	1	R-CHOP+Rituximab(maintenance)	CR	103.692	0	NA	NA	NA	NA	NA	NA	NA	NA	NA	NA	NA	NA	NA	NA	NA	NA	0	0	104.218	NA	0	low
2	LYM062	M	60s	FL	T3	R2	2	1	0	0	16.3	0	1	XRT	CR	16.0437	1	Rituximab(+mainrituximab)	CR	106.322	1	XRT	CR	14.1697	2	NA	NA	NA	NA	NA	NA	NA	NA	0	1	139.823	NA	0	low
2	LYM088	M	40s	FL	T1	Dx	1-2	3	7	0	16	0	1	Observation	PD	61.7418	1	BR+CVP+Rituximab(maintenance)	CR	35.5722	0	NA	NA	NA	NA	NA	NA	NA	NA	NA	NA	NA	NA	0	0	97.577	NA	1	low
2	LYM100	M	60s	FL	T1	Dx	3A	4	1	0	15.9	0	2	Observation	PD	26.5641	1	Ofatumumab	PR	23.2436	1	Rituximabandlenalidomide	CR	45.3365	0	NA	NA	NA	NA	NA	NA	NA	NA	0	0	97.8729	NA	0	int
2	LYM120_relapse	F	30s	FL	T2	Dx	1-2	4	9	0	11.8	0	3	BR+Rituximab(maintenance)	CR	10.1259	1	R-CHOP+BEAMASCT	CR	66.0486	0	NA	NA	NA	NA	NA	NA	NA	NA	NA	NA	NA	NA	0	0	78.1142	NA	1	high
2	LYM120_tumor	F	30s	FL	T1	Dx	1-2	4	9	0	11.8	0	3	BR+Rituximab(maintenance)	CR	10.1259	1	R-CHOP+BEAMASCT	CR	66.0486	0	NA	NA	NA	NA	NA	NA	NA	NA	NA	NA	NA	NA	0	0	78.1142	NA	1	high
2	LYM125	F	40s	FL	T1	Dx	1	4	9	0	13.3	0	2	BR+Rituximab(maintenance)	PR	71.2102	1	ALT803+Rituximab	PR	11.967	0	NA	NA	NA	NA	NA	NA	NA	NA	NA	NA	NA	NA	0	0	86.8264	NA	1	int
2	LYM139	F	30s	FL	T3	R2	1-2	4	5	0	13.8	0	2	Observation	PD	90.2456	1	R-CHOP+Rituximab(maintenance)	CR	45.468	1	RICE/alloSCT(TBI/cytoxan)	NA	85.6429	0	NA	NA	NA	NA	NA	NA	NA	NA	0	0	221.225	NA	1	int
2	LYM145	F	40s	FL	T1	Dx	3A	3	4	0	13	1	1	Rituximab+Lenalidomide	CR	84.9196	0	NA	NA	NA	NA	NA	NA	NA	NA	NA	NA	NA	NA	NA	NA	NA	NA	0	0	85.6758	NA	0	low
2	LYM153	M	40s	FL	T1	Dx	1-2	4	1	0	13.8	1	1	BR	CR	81.8292	0	NA	NA	NA	NA	NA	NA	NA	NA	NA	NA	NA	NA	NA	NA	NA	NA	0	0	83.1443	NA	0	low
2	LYM167	M	60s	FL	T1	Dx	1-2	3	9	0	15.7	0	1	Observation	NA	53.6213	1	rituxan	CR	28.7668	0	NA	NA	NA	NA	NA	NA	NA	NA	NA	NA	NA	NA	0	0	83.7689	NA	1	low
2	LYM177	M	70s	FL	T3	R2	2-3A	4	3	1	12.5	2	4	R-CHOP	CR	32.2188	1	Rituximab(induction&maintenance)	PR	20.9751	1	bendamustine	PR	4.10954	1	CEOP	NA	NA	2	NA	NA	NA	NA	Other	1	60.5582	HistoryoffollicularlymphomaanddistanthistoryofdiffuselargeB-celllymphoma	0	high
2	LYM202	F	40s	FL	T2	R1	1	1	4	0	13.7	1	1	R-Fludarabine+Rituximab(maintenance)	PR	76.6348	1	Bendamustine+idelalsib	CR	36.5914	1	R-CHOP	CR	16.2738	0	NA	NA	NA	NA	NA	NA	NA	NA	1	1	170.069	NA	0	low
2	LYM215	F	40s	FL	T4	R3	1-2	1	3	0	10.6	1	2	R-CHOP+XRT	CR	16.8327	1	Rituximab+Lenalidomide	SD	19.3313	1	BR+Rituximab(maintenance)	PR	12.9204	1	abexinostat/ADHAP+alloSCT(fludarabineandbusulfan)	CR	NA	0	NA	NA	NA	NA	0	0	135.056	NA	0	int
2	LYM237	M	70s	t-NHL	T2	R1	NA	1	0	0	13.6	0	1	Observation	NA	7.3643	1	R-CHOP	CR	32.9092	0	NA	NA	NA	NA	NA	NA	NA	NA	NA	NA	NA	NA	1	1	46.783	NA	0	low
2	LYM238	F	50s	FL	T2	R1	1	3	1	NA	14.8	0	0	Observation	NA	156.459	1	Rituximab+Lenalidomide	CR	67.1993	0	NA	NA	NA	NA	NA	NA	NA	NA	NA	NA	NA	NA	0	0	223.658	NA	0	low
3	LYM095	F	40s	FL	T4	R3	1-3A	4	5	0	10.7	0	3	CHOP+XRT	CR	49.9726	1	Rituximab(+main.Rituximab)	PR	43.3	1	Bexxar	PR	30.3781	1	Rituximab+Bendamustine(+main.Rituximab)	CR	82.0603	1	RituximabplusALT-803	CR	29.13	0	0	0	226.553	NA	1	high
3	LYM235	M	40s	FL	T2	R1	1-2	2	3	0	14.2	0	0	R-CHOP+BeamASCT	CR	47.87	1	Rituximab+Leukine	SD	6.58	1	Voxtalisib(dosereduced)	SD	4.37	1	Ibrutinib(P2C)	CR	56.5808	0	NA	NA	NA	NA	1	0	129.86	NA	0	low
3	LYM313	F	60s	FL	T1	Dx	1-2	4	5	0	14.4	1	3	Ofatumumab/Bendamustine/Velcade	SD	1.15	1	Rituximab/Bendamustine(+main.Rituximab)	CR	22.32	1	R-CHOP+XRT	CR	15.81	1	RICE+ASCT(BEAM)(+main.Rituximab)	CR	30.9699	1	Romi-GemOx	PR	0.36	0	1	0	73.3808	NA	1	high
3	LYM395	F	60s	FL	T2	R1	2-3A	4	8	0	13	0	3	Observation	CR	12.43	1	R-CHOP(+main.Rituximab)	CR	65.1616	0	NA	NA	NA	NA	NA	NA	NA	NA	NA	NA	NA	NA	0	0	77.8521	NA	1	high
3	LYM404	F	60s	FL	T1	Dx	1-2	4	4	0	14.6	0	2	Rituximab(+main.Rituximab)	CR	63.2877	0	NA	NA	NA	NA	NA	NA	NA	NA	NA	NA	NA	NA	NA	NA	NA	NA	0	0	64.9644	NA	0	int
3	LYM420	F	40s	FL	T1	Dx	1-2	4	3	0	14.3	0	1	Ofatumumab	CR	38.7616	0	ALT803+Rituximab	NA	2.53151	0	NA	NA	NA	NA	NA	NA	NA	NA	NA	NA	NA	NA	0	0	63.5178	NA	0	low
3	LYM433	F	50s	FL	T1	Dx	1-2	4	9	0	11.4	1	3	Observation	SD	1.58	1	Rituximab/Lenalidomide(+main.Rituximab)	CR	60.7562	0	NA	NA	NA	NA	NA	NA	NA	NA	NA	NA	NA	NA	0	0	62.7945	NA	1	high
3	LYM476	M	50s	FL	T2	R1	1-2	3	4	0	14.8	0	1	XRT	CR	72.07	1	Rituximab/Bendamustine(+main.Rituximab)	CR	46.39	0	NA	NA	NA	NA	NA	NA	NA	NA	NA	NA	NA	NA	0	0	124.471	NA	0	low
3	LYM482	M	40s	FL	T2	R1	2	3	5	0	16.9	0	2	Rituximab+Bendamustine	CR	16.7	1	Ibrutinib(P2C)	PR	9.86	1	Rituximab+PF-05082466	PD	1.18	1	R-CHOP,Rituximab(maintenance)	CR	47.7041	0	NA	NA	NA	NA	0	0	78.6082	NA	1	int
3	LYM720	M	70s	FL	T2	R1	1	3	4	0	14.1	1	2	Rituximab(x4weekly)	PD	6.21	1	Rituximab/Bendamustine	PD	30.67	1	Rituximab+lenalidomide	PD	6.54247	1	Anti-CD47antibody	PR	3.25479	NA	NA	NA	NA	NA	0	0	54.2137	NA	0	int
3	LYM730	M	70s	FL	T1	Dx	3A	3	3	0	15.5	0	2	Rituximab/Bendamustine(+main.Rituximab)	CR	20.75	1	R-CHOP,BEAMASCT	CR	19.726	1	Anti-Lag3+nivolumab	PD	0.920548	1	rituximab/GEMOX/CART-cell	PR	5.91781	NA	NA	NA	NA	NA	1	0	41.8521	NA	0	int
3	LYM760	M	30s	FL	T3	R2	1-2	3	3	0	14.8	0	1	Observation	CR	112.9	1	Rituximab/Lenalidomide	SD	3.95	1	Rituximab/Bendamustine(+main.Rituximab)	CR	36.3616	0	NA	NA	NA	NA	NA	NA	NA	NA	0	0	158.762	NA	0	low
3	LYM899	M	60s	FL	T1	Dx	1-2	3	4	0	15.6	1	2	Rituximab/Bendamustine(+main.Rituximab)	CR	28.537	0	NA	NA	NA	NA	NA	NA	NA	NA	NA	NA	NA	NA	NA	NA	NA	NA	0	0	29.9507	NA	0	int
3	LYM920	F	30s	FL	T2	R1	1-2	3	2	0	11.3	0	2	R-CHOP	CR	89.9836	1	Obinutuzumab/bendamustine(+main.Obinutuzumab)	CR	8.05479	0	NA	NA	NA	NA	NA	NA	NA	NA	NA	NA	NA	NA	0	0	120.658	NA	0	int
4	FLNA-01	M	30s	FL	T2	R1	3	4	3	0	15.1	0	1	R-CHOPx6	1	23.1123	1	NA	NA	NA	NA	NA	NA	NA	NA	NA	NA	NA	NA	NA	NA	NA	NA	0	NA	NA		0	low
4	FLNA-02	M	60s	FL	T2	R1	1	4	3	0	13.4	0	2	Ofatumumab/Bendamustine + main. ofatumumab	1	38.3342	1	NA	NA	NA	NA	NA	NA	NA	NA	NA	NA	NA	NA	NA	NA	NA	NA	0	NA	NA		0	int
4	FLNA-03	F	60s	FL	T7	R6	1	4	1	NA	NA	NA	NA	R-CHOPx6+ IFRT+main rituximab	1	40.0438	1	BTK inibitor (GDC-0853)	3	14.9589	1	ALT-803+rituximab	3	16.1096	1	TLR4 agonist (G100) + IRFT	3	11.5726	1	NA	NA	NA	NA	0	NA	NA		0	NA
4	FLNA-04	F	50s	FL	T5	R4	1	3	1	NA	NA	0	NA	Observation	4	3.51781	1	R-CHOP + main. rituximab	1	49.6767	1	NA	NA	NA	NA	NA	NA	NA	NA	NA	NA	NA	NA	0	NA	NA		0	NA
4	LYM033	M	40s	t-NHL	T2	R1	3a	3	2	0	15.2	0	1	Observation	4	51.5836	1	R-CHOP + main. Rituximab	1	111.584	0	NA	NA	NA	NA	NA	NA	NA	NA	NA	NA	NA	NA	1	0	163.463	NA	0	low
4	LYM1032	F	60s	FL	T1	Dx	1-2	3	10	0	13.1	0	3	IFRT + G100 + Pembrolizumab	3	10.8822	1	Observation	4	5.09589	1	NA	NA	NA	NA	NA	NA	NA	NA	NA	NA	NA	NA	0	0	19.8575	NA	1	high
4	LYM1071	M	60s	FL	T1	Dx	1-2	4	6	0	14.8	1	3	IT methotrexate x6 + R-CHOP+maintenance rituximab	1	20.0219	0	NA	NA	NA	NA	NA	NA	NA	NA	NA	NA	NA	NA	NA	NA	NA	NA	1	0	20.2192	NA	1	high
4	LYM1083	F	60s	FL	T1	Dx	1-2	4	7	1	8.3	0	4	R-CHOPx6	2	10.2575	1	rituximab + revlimid	2	8.51507	0	NA	NA	NA	NA	NA	NA	NA	NA	NA	NA	NA	NA	0	0	19.3644	NA	1	high
4	LYM1322	F	40s	FL	T2	R1	1-2	1-2	8	0	13	0	1	IFRT	1	197.162	1	Bendamustine+rituximab	1	7.36438	0	NA	NA	NA	NA	NA	NA	NA	NA	NA	NA	NA	NA	0	0	210.707	NA	1	low
4	LYM1376	M	60s	FL	T2	R1	2-3	3	6	1	15.6	0	4	IFRT	2	22.4219	1	R-CHOEP	1	3.48493	0	NA	NA	NA	NA	NA	NA	NA	NA	NA	NA	NA	NA	0	0	39.4192	NA	1	high
4	LYM193	F	60s	t-NHL	T1	Dx	3A	3	6	1	13	1	3	R-CHOP	PR	14.63	0	NA	NA	0	NA	NA	NA	NA	NA	NA	NA	NA	NA	NA	NA	NA	NA	1	1	14.893	NA	1	high
4	LYM228	M	20s	composite HL/FL	T1	Dx	1-2	2	6	0	13.3	0	1	ABVD	1	79.1671	0	NA	NA	NA	NA	NA	NA	NA	NA	NA	NA	NA	NA	NA	NA	NA	NA	0	0	79.3973	NA	1	low
4	LYM400	M	50s	FL	T1	Dx	1	3	6	0	15.3	0	2	Observation	1	65.79	0	NA	NA	NA	NA	NA	NA	NA	NA	NA	NA	NA	NA	NA	NA	NA	NA	0	0	65.79	spontaneous regression	1	int
4	LYM456	M	50s	FL	T1	Dx	1-2	4	12	0	16.5	0	2	Rituximab and bendamustine x 6, maintance rituximab	2	49.9397	0	NA	NA	NA	NA	NA	NA	NA	NA	NA	NA	NA	NA	NA	NA	NA	NA	0	0	50.6301	NA	1	int
4	LYM520	M	40s	FL	T1	Dx	1	4	5	1	12.1	0	3	Rituximab/Bendamustine (+main. Rituximab)	1	54.58	0	NA	NA	NA	NA	NA	NA	NA	NA	NA	NA	NA	NA	NA	NA	NA	NA	0	0	55	NA	1	high
4	LYM677	M	30s	FL	T1	Dx	3	1	1	0	8.9	0	1	R-CHOP	1	24.8219	0	NA	NA	NA	NA	NA	NA	NA	NA	NA	NA	NA	NA	NA	NA	NA	NA	0	0	24.8219	NA	0	low
4	LYM687	M	60s	t-NHL	T1	Dx	1-2	4	6	0	13.7	0	3	R-CHOPx6	1	41.5233	0	NA	NA	NA	NA	NA	NA	NA	NA	NA	NA	NA	NA	NA	NA	NA	NA	1	0	41.56	NA	1	high
4	LYM783	M	60s	FL	T1	Dx	1-2	3	4	0	14	0	1	Rituximab/Bendamustine (+main. Rituximab)	1	35.21	0	NA	NA	NA	NA	NA	NA	NA	NA	NA	NA	NA	NA	NA	NA	NA	NA	0	0	36.43	NA	1	low
4	LYM812	M	60s	FL	T1	Dx	NA	1	1	0	13	0	1	Observation	1	46.5863	0	NA	NA	NA	NA	NA	NA	NA	NA	NA	NA	NA	NA	NA	NA	NA	NA	0	0	46.5863	suspected FL	0	low
4	LYM959	F	40s	FL	T2	R1	1-2	3	6	0	8.7	0	3	Observation	1	159.98	1	Rituximab (x4 weekly) (+main. Rituximab)	1	26.7	0	NA	NA	NA	NA	NA	NA	NA	NA	NA	NA	NA	NA	0	0	187.13	NA	1	high

### Sheet: All patients
UPN_clinical	common_name	Gender	Age_at_Dx	NHL_type	Clinical_T_sequenced	NHL_status_of_bx_sequenced	Grade_of_bx_seq	Stage	Nodal_sites	LDH_elevated	Hgb	ECOG_PS	FLIPI_score	T1_Front_line_treatment	Best_response_to_T1_Front_Line	T1_PFS	T1_Progression_Status	T2_second_line_treatment	Best_Response_to_T2	T2_PFS	T2_Progression_Status	T3_third_line_treatment	Best_Response_to_T3	T3_PFS	T3_Progression_Status	T4_fourth_line_treatment	Best_Response_to_T4	T4_PFS	T4_Progression_Status	T5_fifth_line_treatment	Best_Response_to_T5	T5_PFS	T5_Progression_Status	Transformation	Survival_Status_at_Last_Followup	Overall_survival	Comments	over4_Nodal_sites	FLIPI_group
LYM001	tumor	F	70	t-NHL	T2	R1	NA	3	3	0	13.4	0	2	Observation	CR	3.35339	1	R-CHOP+Rituximab(maintenance)	CR	119.045	0	NA	NA	NA	NA	NA	NA	NA	NA	NA	NA	NA	NA	1	0	122.727	NA	0	int
LYM002	tumor	M	35	FL	T1	Dx	1-2	4	8	0	13.9	0	2	R-CHOP	PR	2.07121	0	NA	NA	NA	NA	NA	NA	NA	NA	NA	NA	NA	NA	NA	NA	NA	NA	0	0	3.94516	NA	1	int
LYM005	tumor	F	59	FL	T1	Dx	1	4	6	1	14.5	0	3	R-CHOP+Rituximab(maintenance)	CR	116.678	0	NA	NA	NA	NA	NA	NA	NA	NA	NA	NA	NA	NA	NA	NA	NA	NA	0	0	117.664	NA	1	high
LYM013	relapse	M	22	t-NHL	T2	R1	3A	4	9	1	4.8	2	4	R-CHOP	CR	28.2737	1	R-ICE+/-SGN-40(antiCD40MAB)+Rituximab(maintenance)	CR	64.5034	0	NA	NA	NA	NA	NA	NA	NA	NA	NA	NA	NA	NA	1	0	93.6976	NA	1	high
LYM023	tumor	F	64	FL	T1	Dx	2-3A	4	3	0	14.4	1	3	R-CHOP+Rituximab(maintenance)	PR	112.602	0	NA	NA	NA	NA	NA	NA	NA	NA	NA	NA	NA	NA	NA	NA	NA	NA	0	0	112.7	NA	0	high
LYM033	tumor	M	42	t-NHL	T2	R1	3a	3	2	0	15.2	0	1	Observation	4	51.5836	1	R-CHOP + main. Rituximab	1	111.584	0	NA	NA	NA	NA	NA	NA	NA	NA	NA	NA	NA	NA	1	0	163.463	NA	0	low
LYM045	tumor	M	68	FL	T1	Dx	2	4	4	1	13.8	0	4	R-CHOP	PR	6.57527	1	Idelalisib	PD	2.56436	1	ESHAP	PD	0.72328	1	Rituxan+Bendamustine/BEAMAuto/mainR	CR	95.9003	0	NA	NA	NA	NA	1	0	107.637	NA	0	high
LYM057	tumor	F	55	t-NHL	T1	Dx	NA	1	0	0	13	0	0	R-CHOP+XRT+Rituximab(maintenance)	CR	86.6949	0	NA	NA	NA	NA	NA	NA	NA	NA	NA	NA	NA	NA	NA	NA	NA	NA	1	0	87.0237	NA	0	low
LYM058	tumor	M	49	FL	T1	Dx	3A	3	3	0	16.2	0	1	R-CHOP+Rituximab(maintenance)	CR	103.692	0	NA	NA	NA	NA	NA	NA	NA	NA	NA	NA	NA	NA	NA	NA	NA	NA	0	0	104.218	NA	0	low
LYM062	relapse	M	69	FL	T3	R2	2	1	0	0	16.3	0	1	XRT	CR	16.0437	1	Rituximab(+mainrituximab)	CR	106.322	1	XRT	CR	14.1697	2	NA	NA	NA	NA	NA	NA	NA	NA	0	1	139.823	NA	0	low
LYM088	tumor	M	45	FL	T1	Dx	1-2	3	7	0	16	0	1	Observation	PD	61.7418	1	BR+CVP+Rituximab(maintenance)	CR	35.5722	0	NA	NA	NA	NA	NA	NA	NA	NA	NA	NA	NA	NA	0	0	97.577	NA	1	low
LYM095	tumor	F	45	FL	T4	R3	1-3A	4	5	0	10.7	0	3	CHOP+XRT	CR	49.9726	1	Rituximab(+main.Rituximab)	PR	43.3	1	Bexxar	PR	30.3781	1	Rituximab+Bendamustine(+main.Rituximab)	CR	82.0603	1	RituximabplusALT-803	CR	29.13	0	0	0	226.553	NA	1	high
LYM100	tumor	M	67	FL	T1	Dx	3A	4	1	0	15.9	0	2	Observation	PD	26.5641	1	Ofatumumab	PR	23.2436	1	Rituximabandlenalidomide	CR	45.3365	0	NA	NA	NA	NA	NA	NA	NA	NA	0	0	97.8729	NA	0	int
LYM1032	tumor	F	66	FL	T1	Dx	1-2	3	10	0	13.1	0	3	IFRT + G100 + Pembrolizumab	3	10.8822	1	Observation	4	5.09589	1	NA	NA	NA	NA	NA	NA	NA	NA	NA	NA	NA	NA	0	0	19.8575	NA	1	high
LYM1071	tumor	M	67	FL	T1	Dx	1-2	4	6	0	14.8	1	3	IT methotrexate x6 + R-CHOP+maintenance rituximab	1	20.0219	0	NA	NA	NA	NA	NA	NA	NA	NA	NA	NA	NA	NA	NA	NA	NA	NA	1	0	20.2192	NA	1	high
LYM1083	tumor	F	60	FL	T1	Dx	1-2	4	7	1	8.3	0	4	R-CHOPx6	2	10.2575	1	rituximab + revlimid	2	8.51507	0	NA	NA	NA	NA	NA	NA	NA	NA	NA	NA	NA	NA	0	0	19.3644	NA	1	high
LYM120_tumor	tumor	F	34	FL	T1	Dx	1-2	4	9	0	11.8	0	3	BR+Rituximab(maintenance)	CR	10.1259	1	R-CHOP+BEAMASCT	CR	66.0486	0	NA	NA	NA	NA	NA	NA	NA	NA	NA	NA	NA	NA	0	0	78.1142	NA	1	high
LYM120_relapse	relapse	F	34	FL	T2	Dx	1-2	4	9	0	11.8	0	3	BR+Rituximab(maintenance)	CR	10.1259	1	R-CHOP+BEAMASCT	CR	66.0486	0	NA	NA	NA	NA	NA	NA	NA	NA	NA	NA	NA	NA	0	0	78.1142	NA	1	high
LYM125	tumor	F	47	FL	T1	Dx	1	4	9	0	13.3	0	2	BR+Rituximab(maintenance)	PR	71.2102	1	ALT803+Rituximab	PR	11.967	0	NA	NA	NA	NA	NA	NA	NA	NA	NA	NA	NA	NA	0	0	86.8264	NA	1	int
LYM1322	tumor	F	42	FL	T2	R1	1-2	1-2	8	0	13	0	1	IFRT	1	197.162	1	Bendamustine+rituximab	1	7.36438	0	NA	NA	NA	NA	NA	NA	NA	NA	NA	NA	NA	NA	0	0	210.707	NA	1	low
LYM1376	relapse	M	62	FL	T2	R1	2-3	3	6	1	15.6	0	4	IFRT	2	22.4219	1	R-CHOEP	1	3.48493	0	NA	NA	NA	NA	NA	NA	NA	NA	NA	NA	NA	NA	0	0	39.4192	NA	1	high
LYM139	relapse	F	39	FL	T3	R2	1-2	4	5	0	13.8	0	2	Observation	PD	90.2456	1	R-CHOP+Rituximab(maintenance)	CR	45.468	1	RICE/alloSCT(TBI/cytoxan)	NA	85.6429	0	NA	NA	NA	NA	NA	NA	NA	NA	0	0	221.225	NA	1	int
LYM145	tumor	F	44	FL	T1	Dx	3A	3	4	0	13	1	1	Rituximab+Lenalidomide	CR	84.9196	0	NA	NA	NA	NA	NA	NA	NA	NA	NA	NA	NA	NA	NA	NA	NA	NA	0	0	85.6758	NA	0	low
LYM153	relapse	M	40	FL	T1	Dx	1-2	4	1	0	13.8	1	1	BR	CR	81.8292	0	NA	NA	NA	NA	NA	NA	NA	NA	NA	NA	NA	NA	NA	NA	NA	NA	0	0	83.1443	NA	0	low
LYM167	tumor	M	60	FL	T1	Dx	1-2	3	9	0	15.7	0	1	Observation	NA	53.6213	1	rituxan	CR	28.7668	0	NA	NA	NA	NA	NA	NA	NA	NA	NA	NA	NA	NA	0	0	83.7689	NA	1	low
LYM175	tumor	F	32	t-NHL	T1	Dx	NA	4	9	1	7.6	1	4	R-CHOP	PD	1.34793	1	R-ESHAP	PD	NA	2	NA	NA	NA	NA	NA	NA	0	NA	NA	NA	NA	NA	1	1	8.28484	NA	1	high
LYM177	relapse	M	73	FL	T3	R2	2-3A	4	3	1	12.5	2	4	R-CHOP	CR	32.2188	1	Rituximab(induction&maintenance)	PR	20.9751	1	bendamustine	PR	4.10954	1	CEOP	NA	NA	2	NA	NA	NA	NA	Other	1	60.5582	HistoryoffollicularlymphomaanddistanthistoryofdiffuselargeB-celllymphoma	0	high
LYM193	tumor	F	66	t-NHL	T1	Dx	3A	3	6	1	13	1	3	R-CHOP	PR	14.63	0	NA	NA	0	NA	NA	NA	NA	NA	NA	NA	NA	NA	NA	NA	NA	NA	1	1	14.893	NA	1	high
LYM202	relapse	F	45	FL	T2	R1	1	1	4	0	13.7	1	1	R-Fludarabine+Rituximab(maintenance)	PR	76.6348	1	Bendamustine+idelalsib	CR	36.5914	1	R-CHOP	CR	16.2738	0	NA	NA	NA	NA	NA	NA	NA	NA	1	1	170.069	NA	0	low
LYM215	relapse	F	48	FL	T4	R3	1-2	1	3	0	10.6	1	2	R-CHOP+XRT	CR	16.8327	1	Rituximab+Lenalidomide	SD	19.3313	1	BR+Rituximab(maintenance)	PR	12.9204	1	abexinostat/ADHAP+alloSCT(fludarabineandbusulfan)	CR	NA	0	NA	NA	NA	NA	0	0	135.056	NA	0	int
LYM228	relapse	M	27	composite HL/FL	T1	Dx	1-2	2	6	0	13.3	0	1	ABVD	1	79.1671	0	NA	NA	NA	NA	NA	NA	NA	NA	NA	NA	NA	NA	NA	NA	NA	NA	0	0	79.3973	NA	1	low
LYM235	tumor	M	49	FL	T2	R1	1-2	2	3	0	14.2	0	0	R-CHOP+BeamASCT	CR	47.87	1	Rituximab+Leukine	SD	6.58	1	Voxtalisib(dosereduced)	SD	4.37	1	Ibrutinib(P2C)	CR	56.5808	0	NA	NA	NA	NA	1	0	129.86	NA	0	low
LYM237	relapse	M	77	t-NHL	T2	R1	NA	1	0	0	13.6	0	1	Observation	NA	7.3643	1	R-CHOP	CR	32.9092	0	NA	NA	NA	NA	NA	NA	NA	NA	NA	NA	NA	NA	1	1	46.783	NA	0	low
LYM238	relapse	F	50	FL	T2	R1	1	3	1	NA	14.8	0	0	Observation	NA	156.459	1	Rituximab+Lenalidomide	CR	67.1993	0	NA	NA	NA	NA	NA	NA	NA	NA	NA	NA	NA	NA	0	0	223.658	NA	0	low
LYM313	tumor	F	63	FL	T1	Dx	1-2	4	5	0	14.4	1	3	Ofatumumab/Bendamustine/Velcade	SD	1.15	1	Rituximab/Bendamustine(+main.Rituximab)	CR	22.32	1	R-CHOP+XRT	CR	15.81	1	RICE+ASCT(BEAM)(+main.Rituximab)	CR	30.9699	1	Romi-GemOx	PR	0.36	0	1	0	73.3808	NA	1	high
LYM395	tumor	F	62	FL	T2	R1	2-3A	4	8	0	13	0	3	Observation	CR	12.43	1	R-CHOP(+main.Rituximab)	CR	65.1616	0	NA	NA	NA	NA	NA	NA	NA	NA	NA	NA	NA	NA	0	0	77.8521	NA	1	high
LYM400	tumor	M	54	FL	T1	Dx	1	3	6	0	15.3	0	2	Observation	1	65.79	0	NA	NA	NA	NA	NA	NA	NA	NA	NA	NA	NA	NA	NA	NA	NA	NA	0	0	65.79	spontaneous regression	1	int
LYM404	tumor	F	69	FL	T1	Dx	1-2	4	4	0	14.6	0	2	Rituximab(+main.Rituximab)	CR	63.2877	0	NA	NA	NA	NA	NA	NA	NA	NA	NA	NA	NA	NA	NA	NA	NA	NA	0	0	64.9644	NA	0	int
LYM420	tumor	F	45	FL	T1	Dx	1-2	4	3	0	14.3	0	1	Ofatumumab	CR	38.7616	0	ALT803+Rituximab	NA	2.53151	0	NA	NA	NA	NA	NA	NA	NA	NA	NA	NA	NA	NA	0	0	63.5178	NA	0	low
LYM433	tumor	F	58	FL	T1	Dx	1-2	4	9	0	11.4	1	3	Observation	SD	1.58	1	Rituximab/Lenalidomide(+main.Rituximab)	CR	60.7562	0	NA	NA	NA	NA	NA	NA	NA	NA	NA	NA	NA	NA	0	0	62.7945	NA	1	high
LYM456	tumor	M	53	FL	T1	Dx	1-2	4	12	0	16.5	0	2	Rituximab and bendamustine x 6, maintance rituximab	2	49.9397	0	NA	NA	NA	NA	NA	NA	NA	NA	NA	NA	NA	NA	NA	NA	NA	NA	0	0	50.6301	NA	1	int
LYM476	tumor	M	56	FL	T2	R1	1-2	3	4	0	14.8	0	1	XRT	CR	72.07	1	Rituximab/Bendamustine(+main.Rituximab)	CR	46.39	0	NA	NA	NA	NA	NA	NA	NA	NA	NA	NA	NA	NA	0	0	124.471	NA	0	low
LYM482	tumor	M	45	FL	T2	R1	2	3	5	0	16.9	0	2	Rituximab+Bendamustine	CR	16.7	1	Ibrutinib(P2C)	PR	9.86	1	Rituximab+PF-05082466	PD	1.18	1	R-CHOP,Rituximab(maintenance)	CR	47.7041	0	NA	NA	NA	NA	0	0	78.6082	NA	1	int
LYM520	tumor	M	45	FL	T1	Dx	1	4	5	1	12.1	0	3	Rituximab/Bendamustine (+main. Rituximab)	1	54.58	0	NA	NA	NA	NA	NA	NA	NA	NA	NA	NA	NA	NA	NA	NA	NA	NA	0	0	55	NA	1	high
LYM677	tumor	M	34	FL	T1	Dx	3	1	1	0	8.9	0	1	R-CHOP	1	24.8219	0	NA	NA	NA	NA	NA	NA	NA	NA	NA	NA	NA	NA	NA	NA	NA	NA	0	0	24.8219	NA	0	low
LYM687	tumor	M	64	t-NHL	T1	Dx	1-2	4	6	0	13.7	0	3	R-CHOPx6	1	41.5233	0	NA	NA	NA	NA	NA	NA	NA	NA	NA	NA	NA	NA	NA	NA	NA	NA	1	0	41.56	NA	1	high
LYM720	tumor	M	70	FL	T2	R1	1	3	4	0	14.1	1	2	Rituximab(x4weekly)	PD	6.21	1	Rituximab/Bendamustine	PD	30.67	1	Rituximab+lenalidomide	PD	6.54247	1	Anti-CD47antibody	PR	3.25479	NA	NA	NA	NA	NA	0	0	54.2137	NA	0	int
LYM730	tumor	M	72	FL	T1	Dx	3A	3	3	0	15.5	0	2	Rituximab/Bendamustine(+main.Rituximab)	CR	20.75	1	R-CHOP,BEAMASCT	CR	19.726	1	Anti-Lag3+nivolumab	PD	0.920548	1	rituximab/GEMOX/CART-cell	PR	5.91781	NA	NA	NA	NA	NA	1	0	41.8521	NA	0	int
LYM760	tumor	M	31	FL	T3	R2	1-2	3	3	0	14.8	0	1	Observation	CR	112.9	1	Rituximab/Lenalidomide	SD	3.95	1	Rituximab/Bendamustine(+main.Rituximab)	CR	36.3616	0	NA	NA	NA	NA	NA	NA	NA	NA	0	0	158.762	NA	0	low
LYM783	tumor	M	60	FL	T1	Dx	1-2	3	4	0	14	0	1	Rituximab/Bendamustine (+main. Rituximab)	1	35.21	0	NA	NA	NA	NA	NA	NA	NA	NA	NA	NA	NA	NA	NA	NA	NA	NA	0	0	36.43	NA	1	low
LYM812	tumor	M	69	FL	T1	Dx	NA	1	1	0	13	0	1	Observation	1	46.5863	0	NA	NA	NA	NA	NA	NA	NA	NA	NA	NA	NA	NA	NA	NA	NA	NA	0	0	46.5863	suspected FL	0	low
LYM899	tumor	M	62	FL	T1	Dx	1-2	3	4	0	15.6	1	2	Rituximab/Bendamustine(+main.Rituximab)	CR	28.537	0	NA	NA	NA	NA	NA	NA	NA	NA	NA	NA	NA	NA	NA	NA	NA	NA	0	0	29.9507	NA	0	int
LYM920	tumor	F	35	FL	T2	R1	1-2	3	2	0	11.3	0	2	R-CHOP	CR	89.9836	1	Obinutuzumab/bendamustine(+main.Obinutuzumab)	CR	8.05479	0	NA	NA	NA	NA	NA	NA	NA	NA	NA	NA	NA	NA	0	0	120.658	NA	0	int
LYM959	tumor	F	49	FL	T2	R1	1-2	3	6	0	8.7	0	3	Observation	1	159.98	1	Rituximab (x4 weekly) (+main. Rituximab)	1	26.7	0	NA	NA	NA	NA	NA	NA	NA	NA	NA	NA	NA	NA	0	0	187.13	NA	1	high
FLNA-01		M	32	FL	T2	R1	3	4	3	0	15.1	0	1	R-CHOPx6	1	23.1123	1	NA	NA	NA	NA	NA	NA	NA	NA	NA	NA	NA	NA	NA	NA	NA	NA	0	NA	NA		0	low
FLNA-02		M	68	FL	T2	R1	1	4	3	0	13.4	0	2	Ofatumumab/Bendamustine + main. ofatumumab	1	38.3342	1	NA	NA	NA	NA	NA	NA	NA	NA	NA	NA	NA	NA	NA	NA	NA	NA	0	NA	NA		0	int
FLNA-03		F	68	FL	T7	R6	1	4	1	NA	NA	NA	NA	R-CHOPx6+ IFRT+main rituximab	1	40.0438	1	BTK inibitor (GDC-0853)	3	14.9589	1	ALT-803+rituximab	3	16.1096	1	TLR4 agonist (G100) + IRFT	3	11.5726	1	NA	NA	NA	NA	0	NA	NA		0	NA
FLNA-04		F	58	FL	T5	R4	1	3	1	NA	NA	0	NA	Observation	4	3.51781	1	R-CHOP + main. rituximab	1	49.6767	1	NA	NA	NA	NA	NA	NA	NA	NA	NA	NA	NA	NA	0	NA	NA		0	NA

### Sheet: Summary
Characteristic	Genetic analysis value
Total sample number	58
Female, %	0.465517
Male, %	0.534483
Age (Median)	54.5
Age range	22-77
Stage, %
I	0.137931
II	0.0344828
III	0.362069
IV	0.465517
FLIPI score, %
Low	0.344828
Intermediate	0.241379
High	0.344828
m7 FLIPI score, %
Low	Pending
Intermediate	Pending
High	Pending
NA: no information or tNHL	Pending
Lymphoma type, %
FL	0.844828
Transformed lymphoma (tNHL)	0.155172
Sequenced biospy, %
Treatment-naïve FL	0.465517
Treated FL	0.37931
Transformed lymphoma (tNHL)	0.155172
